# The Illusion of Understanding: A Randomized Controlled Trial of LLM-Generated Lay Summaries of Brain MRI Reports

**DOI:** 10.64898/2026.08.05.26359773

**Authors:** Bastien Le Guellec, Raphael Bentegeac, Viet-Thi Tran, Marwan El Homsi, Philippe Amouyel, Grégory Kuchcinski, Aghiles Hamroun

## Abstract

**Background:** Large language models have been proposed to improve patient comprehension of radiology reports. However, whether they improve objective understanding remains unproven.

**Purpose:** To evaluate the effect of appending an LLM-generated lay summary to brain MRI reports on objective and subjective patient comprehension in a randomized controlled trial.

**Materials and Methods:** In this randomized controlled trial, 2,727 adult participants from the ComPaRe e-cohort were randomly assigned to interpret six standardized brain MRI reports for headache, presented either in their native format (control; n = 1,401) or appended with a lay summary generated by an open-weights LLM (Mistral Small 3.2) (intervention; n = 1,326). The primary outcome was objective comprehension, defined as the rate of correct classification of whether the report provided a probable explanation for the headache, with ground truth established by four-radiologist consensus. Secondary outcomes included satisfaction, subjective comprehension, anxiety, and willingness to contact a healthcare professional. Generalized estimating equations accounted for repeated within-participant observations.

**Results:** A total of 2,727 participants (mean age, 52 years ± 15; 75.2% women) were evaluated. Objective comprehension did not differ between arms (58.3% vs 59.4%; odds ratio (OR) 0.97; 95% CI: 0.90–1.06; P = .54). The intervention significantly improved overall satisfaction (64.9% vs 36.7%; OR 3.26; 95% CI: 2.93–3.64; P < .001) and subjective comprehension (50.3% vs 24.0%; OR 3.17; 95% CI: 2.82–3.56; P < .001). High anxiety was modestly reduced (25.1% vs 26.6%; OR 0.92; P = .037). The effect on objective comprehension varied by report type (P for interaction < .001): summaries improved comprehension of symptom-explaining reports (42.4% vs 37.4%; P < .001) but reduced it for normal reports (72.5% vs 76.6%; P = .001).

**Conclusion:** LLM-generated lay summaries appended to brain MRI reports improved patient satisfaction and subjective comprehension but did not improve objective comprehension, indicating a gap between perceived and actual understanding that should be addressed before clinical integration.

**Summary Statement:** In this randomized controlled trial of 2,727 participants, LLM-generated lay summaries appended to brain MRI reports improved patient satisfaction and subjective comprehension but did not improve objective comprehension of findings.

**Key Results:**

1. Adding an LLM-generated lay summary to brain MRI reports did not improve the rate of correct identification of symptom-explaining findings (58.3% vs 59.4%; odds ratio, 0.97; 95%CI: 0.90–1.06; P = .54).
2. The intervention markedly improved overall satisfaction (64.9% vs 36.7%; odds ratio, 3.26; 95% CI: 2.93–3.64; P < .001) and subjective comprehension (50.3% vs 24.0%; odds ratio,3.17; 95% CI: 2.82–3.56; P < .001).
3. The effect on objective comprehension varied by report type: summaries improved comprehension of symptom-explaining reports (42.4% vs 37.4%; P < .001) but reduced comprehension of normal reports (72.5% vs 76.6%; P = .001).
