## Supplementary Material for "The Illusion of Understanding: A Randomized Controlled Trial of LLM-Generated Lay Summaries of Brain MRI Reports"

### Sheet: Sheet1
number	report	summary	model	temperature	top_p	seed	normal	causal	report_en	summary_en
91182589	IRM CEREBRALE INDICATION : Recherche de complication endocrânienne chez un patient présentant des céphalées sur une probable labyrinthite et otomastoïdite. PROTOCOLE : Séquences axiales T1, T2*, Flair et Diffusion et 3DSET1 injecté. Séquence 3D Drive. Séquence ARM veineuse Séquence 3D EG T1 avec injection de gadolinium reconstruite dans les 3 plans RESULTATS : Examen modérément artéfacté par les …	Résumé patient: Vous avez passé une IRM (Imagerie par Résonance Magnétique) du cerveau pour vérifier s'il y a des complications liées à vos maux de tête, qui pourraient être causés par une inflammation de l'oreille interne (labyrinthite) et une infection de l'os derrière l'oreille (otomastoïdite). L'examen n'a pas montré de lésions au niveau du tronc cérébral, du cervelet, ou des autres parties d…	mistralai/Mistral-Small-3.2-24B-Instruct-2506	0	0.9	42	0	1	BRAIN MRI INDICATION: Looking for an intracranial complication in a patient presenting with headaches over probable labyrinthitis and otomastoiditis. PROTOCOL: Axial T1, T2*, FLAIR and Diffusion and 3D T1 SE post-contrast. 3D Drive sequence. MR Venography sequence. 3D T1 GE sequence with gadolinium injection reconstructed in 3 planes. RESULTS: Examination moderately artifacted by patient movement…	Patient summary: You had a brain MRI (Magnetic Resonance Imaging) to check for complications related to your headaches, which could be caused by an inflammation of the inner ear (labyrinthitis) and an infection of the bone behind the ear (otomastoiditis). The exam did not show any lesions in the brainstem, cerebellum, or other parts of the brain. There are no problems with the ventricles (fluid-f…
88096936	IRM ENCÉPHALIQUE INDICATION Céphalées ictale inhabituelles depuis la veille avec hémianopsie latérale homonyme droite. Suspicion de dissection artérielle cervicale. PROTOCOLE Séquences axiales T1, Diffusion et FLAIR. Séquences volumiques SWI et 3D TOF. Séquence de perfusion 3D pc-ASL. Après injection de Gadolinium, angio-IRM veineuse et séquence volumique 3D T1 EG. RESULTATS Hématome pariéto-occi…	Résumé patient: Vous avez passé une IRM (Imagerie par Résonance Magnétique) de votre cerveau pour comprendre la cause de vos maux de tête inhabituels et de votre vision trouble. L'IRM a montré un saignement (hématome) dans la partie supérieure et arrière droite de votre cerveau, ainsi qu'un petit saignement sous la fine couche qui recouvre votre cerveau (hématome sous-dural) du même côté. Il y a …	mistralai/Mistral-Small-3.2-24B-Instruct-2506	0	0.9	42	0	1	BRAIN MRI INDICATION: Unusual ictal headaches since yesterday with right homonymous hemianopsia. Suspicion of cervical arterial dissection. PROTOCOL: Axial T1, Diffusion and FLAIR sequences. 3D SWI and 3D TOF sequences. 3D pc-ASL perfusion sequence. Post gadolinium injection, MR Venography and 3D T1 GE volume sequence. RESULTS: Right parieto-occipital hematoma of more than 3 cm, emptying into the…	Patient summary: You had a brain MRI (Magnetic Resonance Imaging) to understand the cause of your unusual headaches and blurred vision. The MRI showed bleeding (hematoma) in the upper right back part of your brain, as well as a small amount of bleeding under the thin layer covering your brain (subdural hematoma) on the same side. There is also some blood in the spaces around your brain (subarachn…
87142013	IRM CEREBRALE INDICATION: Céphalées d'aggravation progressive depuis 4 jours et oedème papillaire. Recherche de syndrome de masse intracrânien. PROTOCOLE: Séquences axiales Diffusion, FLAIR, SWIp et T1. Coronale T2 voies optiques. ARM veineuse après injection de Gadolinium Séquences 3D T1 EG et axiale T1 SE après injection de DOTAREM. RESULTATS: Pas de lésion ischémique ou hémorragique récente. P…	Résumé patient: Vous avez passé une IRM (Imagerie par Résonance Magnétique) du cerveau pour comprendre la cause de vos maux de tête qui s'aggravent depuis quelques jours et pour vérifier s'il y a une pression anormale à l'intérieur de votre crâne. L'IRM est une technique d'imagerie qui permet de visualiser les structures internes de votre corps sans utiliser de rayons X. Les résultats montrent qu…	mistralai/Mistral-Small-3.2-24B-Instruct-2506	0	0.9	42	1	0	BRAIN MRI INDICATION: Progressively worsening headaches over 4 days and papilledema. Looking for an intracranial mass lesion. PROTOCOL: Axial Diffusion, FLAIR, SWIp and T1 sequences. Coronal T2 of optic pathways. MR Venography after Gadolinium injection. 3D T1 GE and axial T1 SE sequences after DOTAREM injection. RESULTS: No recent ischemic or hemorrhagic lesion. No morphological or signal abnorm…	Patient summary: You had a brain MRI (Magnetic Resonance Imaging) to understand the cause of your headaches, which have been worsening for a few days, and to check if there is any abnormal pressure inside your skull. MRI is an imaging technique that visualizes the internal structures of your body without using X-rays. The results show that there is no recent lesion (injury or abnormality) due to …
87236611	IRM CEREBRALE INDICATION : Céphalées rétro-orbitaires gauches sans troubles visuels évoluant depuis plusieurs semaines. Contexte d'anémie profonde. Recherche de thrombose veineuse cérébrale PROTOCOLE : Séquences axial T1, SWI, Flair et Diffusion et T1 injecté. Séquence coronale T2 Séquence d’ARM veineuse Séquence 3D EG T1 avec injection de gadolinium et axiale T1 SE. RESULTATS : Examen artéfacté …	Résumé patient: Vous avez passé une IRM (Imagerie par Résonance Magnétique) du cerveau pour investiguer des maux de tête derrière l'œil gauche, sans troubles de la vision, dans un contexte d'anémie. L'IRM est une technique d'imagerie qui permet de visualiser les structures internes du corps de manière très détaillée. Les résultats montrent qu'il n'y a pas de lésion (blessure ou anomalie) récente,…	mistralai/Mistral-Small-3.2-24B-Instruct-2506	0	0.9	42	1	0	BRAIN MRI INDICATION: Left retro-orbital headaches without visual disturbances ongoing for several weeks. Context of severe anemia. Looking for cerebral venous thrombosis. PROTOCOL: Axial T1, SWI, FLAIR, Diffusion, and post-contrast T1 sequences. Coronal T2 sequence. MR Venography sequence. 3D T1 GE sequence with gadolinium injection and axial T1 SE. RESULTS: Examination artifacted by patient mov…	Patient summary: You had a brain MRI (Magnetic Resonance Imaging) to investigate headaches behind your left eye, without vision problems, in the context of anemia. MRI is an imaging technique that provides highly detailed views of the internal structures of the body. The results show that there are no recent lesions (injuries or abnormalities), no bleeding, and no tumors. The spaces around the br…
88811727	IRM ENCEPHALIQUE INDICATION Aura atypique à type d'hypoesthésie et paresthésies de l'extrémité du membre supérieur gauche depuis 4 jours avec céphalées concomitantes chez une patiente de 21 ans aux antécédents de migraine sans aura connu. Recherche de diagnostic différentiel de l’aura. PROTOCOLE Séquences axiales diffusion, 3D FLAIR, 3D TOF, axiales T1, SWI, puis 3D T1 spin écho post-injection de…	Résumé patient: Vous avez passé une IRM (Imagerie par Résonance Magnétique) du cerveau pour comprendre les causes de vos symptômes récents, comme des picotements et une sensibilité réduite dans la main gauche, ainsi que des maux de tête. L'IRM n'a pas montré de signes de problèmes graves comme un accident vasculaire cérébral (AVC) ou une hémorragie. Il y a quelques petites zones dans la substance…	mistralai/Mistral-Small-3.2-24B-Instruct-2506	0	0.9	42	0	0	BRAIN MRI INDICATION: Atypical aura consisting of hypoesthesia and paresthesias of the left upper limb extremity for 4 days with concomitant headaches in a 21-year-old female patient with a known history of migraine without aura. Looking for a differential diagnosis of aura. PROTOCOL: Axial diffusion, 3D FLAIR, 3D TOF, axial T1, SWI sequences, then 3D T1 spin echo post-gadolinium injection. RESUL…	Patient summary: You had a brain MRI (Magnetic Resonance Imaging) to understand the causes of your recent symptoms, such as tingling and reduced sensation in your left hand, as well as headaches. The MRI did not show signs of serious problems like a stroke or a hemorrhage. There are a few small areas in the white matter (the deep part of the brain) that appear slightly different, but they are non…
87381313	IRM CEREBRALE INDICATION Suspicion d'AVC. HLH gauche depuis 18h30 associée à des céphalées. PROTOCOLE Séquences Axiales T1, FLAIR, T2* et Diffusion avec reconstruction Cartographie ADC. Séquence 3D TOF sur le polygone de Willis. ASL RESULTAT Pas de lésion ischémique ou hémorragique récente. Pas de flux lent. Pas de thrombus en SWI. Pas d'anomalie de signal FLAIR du parenchyme cérébral. Formation …	Résumé patient: Vous avez passé une IRM cérébrale pour vérifier une possible attaque cérébrale (AVC) à cause de faiblesse sur le côté gauche de votre visage (HLH gauche) et de maux de tête. L'examen n'a pas montré de signes récents d'AVC, ni de saignement ni de blocage des artères. Il y a une petite formation près d'un ventricule (une cavité remplie de liquide dans le cerveau) à droite, qui pourr…	mistralai/Mistral-Small-3.2-24B-Instruct-2506	0	0.9	42	0	0	BRAIN MRI INDICATION: Suspicion of stroke. Left homonymous hemianopsia (HLH) since 6:30 PM associated with headaches. PROTOCOL: Axial T1, FLAIR, T2* and Diffusion sequences with ADC map reconstruction. 3D TOF sequence of the circle of Willis. ASL. RESULT: No recent ischemic or hemorrhagic lesion. No slow flow. No thrombus on SWI. No FLAIR signal abnormality of the brain parenchyma. Punctate forma…	Patient summary: You had a brain MRI to check for a possible stroke due to weakness on the left side of your face (left HLH) and headaches. The exam did not show any recent signs of a stroke, bleeding, or blocked arteries. There is a small formation near a ventricle (a fluid-filled cavity in the brain) on the right side, which could be a small cluster of misplaced nerve cells (heterotopia nodule)…
